# VirPool: Model-Based Estimation of SARS-CoV-2 Variant Proportions in Wastewater Samples

**DOI:** 10.1101/2022.06.21.22276717

**Authors:** Askar Gafurov, Andrej Baláž, Fabian Amman, Kristína Boršová, Viktória Čabanová, Boris Klempa, Andreas Bergthaler, Tomáš Vinař, Broňa Brejová

## Abstract

**Background:** The genomes of SARS-CoV-2 are classified into variants, some of which are monitored as variants of concern (e.g. the delta variant B.1.617.2 or omicron variant B.1.1.529). Proportions of these variants in a population are typically estimated by large-scale sequencing of individual patient samples. Sequencing a mixture of SARS-CoV-2 RNA molecules from wastewater provides a cost-effective alternative, but requires methods for estimating variant proportions in a mixed sample.

**Results:** We propose a new method based on a probabilistic model of sequencing reads, capturing sequence diversity present within individual variants, as well as sequencing errors. The algorithm is implemented in an open source Python program called VirPool. We evaluated the accuracy of VirPool on several simulated and real sequencing data sets from both Illumina and nanopore sequencing platforms, including wastewater samples from Austria and France monitoring the onset of alpha and delta variants.

**Conclusions:** VirPool is a versatile tool for wastewater and other mixed-sample analysis that can handle both short- and long-read sequencing data. Our approach does not require pre-selection of characteristic mutations for variant profiles, it is able to use the entire length of reads instead of just the most informative positions, and can also capture haplotype dependencies within a single read.

**Availability:** VirPool is an open source software available at https://github.com/fmfi-compbio/virpool.
