## Supplementary Table S1 for "VirPool: Model-Based Estimation of SARS-CoV-2 Variant Proportions in Wastewater Samples"

### Sheet: A Single-patient samples
Sample name	ENA id	Pango lineage	Virus name	Collection date	Sequencer	Read count	Mean length	Median length	Mean coverage	Median coverage
Fall 2020 samples:
ol1	ERR5729501	B.1.1.170	hCoV-19/Slovakia/UKBA-1002/2020	2020-12-22	MinION	19866	1833.99	1830	1218.36	825
ol2	ERR5729506	B.1.1.7	hCoV-19/Slovakia/UKBA-1007/2020	2020-12-22	MinION	12509	1812.19	1830	758.048	578
ol3	ERR5729509	B.1.1.7	hCoV-19/Slovakia/UKBA-1010/2020	2020-12-22	MinION	23705	1824.61	1830	1446.37	1067
ol4	ERR5729508	B.1.160	hCoV-19/Slovakia/UKBA-1009/2020	2020-12-22	MinION	29084	1845.24	1846	1794.64	1370
ol5	ERR5729516	B.1.160	hCoV-19/Slovakia/UKBA-1017/2020	2020-12-22	MinION	52030	1836.82	1830	3195.89	2253
ol6	ERR5729512	B.1.177.86	hCoV-19/Slovakia/UKBA-1013/2020	2020-12-22	MinION	44029	1839.41	1830	2708.25	2386
ol7	ERR5729500	B.1.258	hCoV-19/Slovakia/UKBA-1001/2020	2020-12-22	MinION	15453	1833.74	1830	947.59	646
ol8	ERR5729502	B.1.258	hCoV-19/Slovakia/UKBA-1003/2020	2020-12-22	MinION	15358	1821.05	1830	935.25	643
os1	ERR4868988	B.1.160.7	hCoV-19/England/CAMB-1BA0C8/2020	2020-11-03	GridION	147090	390.352	388	1920.04	1818
os2	ERR4893385	B.1.221	hCoV-19/England/CAMB-1BA0D7/2020	2020-11-04	GridION	50680	389.792	388	660.603	590
os3	ERR4867705	B.1.160.7	hCoV-19/England/CAMB-1BA0E6/2020	2020-11-03	GridION	50262	389.725	388	655.041	596
os4	ERR4868956	B.1.160.33	hCoV-19/England/CAMB-1BA101/2020	2020-11-06	GridION	109118	390.468	388	1424.8	1337
os5	ERR4892441	B.1.177	hCoV-19/England/CAMB-1BA110/2020	2020-11-06	GridION	107180	390.135	388	1398.3	1308.5
os6	ERR4869406	B.1.177.81	hCoV-19/England/CAMB-1BA12F/2020	2020-11-06	GridION	51207	390.232	388	668.224	627
os7	ERR4891080	B.1.367	hCoV-19/England/CAMB-1BA15C/2020	2020-11-10	GridION	133611	389.023	388	1738.15	1524
os8	ERR4893398	B.1.258	hCoV-19/England/CAMB-1BA198/2020	2020-11-10	GridION	117776	388.443	387	1529.87	1319
os9	ERR4893019	B.1.1.37	hCoV-19/England/CAMB-1BA1A7/2020	2020-11-10	GridION	158899	388.676	388	2065.28	1779
os10	ERR4890322	B.1.1.37	hCoV-19/England/CAMB-1BA1B6/2020	2020-11-10	GridION	99690	388.264	388	1294.34	1013
os11	ERR4892481	B.1.1.7	hCoV-19/England/CAMB-1BA1F2/2020	2020-11-10	GridION	51277	388.345	386	665.903	404
il1	ERR4839756	B.1.177.7	hCoV-19/Wales/PHWC-488A86/2020	2020-10-20	NextSeq 550	987658	137.073	148	4527.21	3810
il2	ERR4839802	B.1.177	hCoV-19/Wales/PHWC-488C08/2020	2020-10-30	NextSeq 550	770974	137.744	148	3551.26	2972
il3	ERR4839745	B.1.177	hCoV-19/Wales/PHWC-488DBA/2020	2020-10-26	NextSeq 550	687986	137.214	148	3156.81	2822
il4	ERR4839794	B.1.177	hCoV-19/Wales/PHWC-489575/2020	2020-11-02	NextSeq 550	585444	135.916	148	2660.89	1703.5
il5	ERR4839773	B.1.258.7	hCoV-19/Wales/PHWC-487225/2020	2020-10-31	NextSeq 550	1158180	124.838	141	4834.95	4476
il6	ERR4839775	B.1.258.4	hCoV-19/Wales/PHWC-48828E/2020	2020-10-26	NextSeq 550	970614	134.676	148	4371.27	3700.5
il7	ERR4839788	B.1.258	hCoV-19/Wales/PHWC-4894C3/2020	2020-11-02	NextSeq 550	808374	136.352	148	3685.92	3148
il8	ERR4839821	B.1.258.7	hCoV-19/Wales/PHWC-4883E5/2020	2020-10-30	NextSeq 550	886592	136.935	148	4059.84	3570
il9	ERR4839774	B.1.1.37	hCoV-19/Wales/PHWC-487DD9/2020	2020-10-27	NextSeq 550	1007986	134.575	148	4536.18	4021.5
il10	ERR4839753	AP.1	hCoV-19/Wales/PHWC-48637E/2020	2020-10-30	NextSeq 550	1152682	125.377	142	4832.81	3694
il11	ERR4839693	B.1.160.7	hCoV-19/Wales/PHWC-488400/2020	2020-11-02	NextSeq 550	705406	136.664	148	3223.77	2632.5
il12	ERR4839213	B.1.160.7	hCoV-19/Wales/PHWC-48841F/2020	2020-11-02	NextSeq 550	913978	136.346	148	4167.24	3394.5
il13	ERR4838985	B.1.160.7	hCoV-19/Wales/PHWC-48851C/2020	2020-11-01	NextSeq 550	974714	136.509	148	4449.49	3424.5
il14	ERR4892055	B.1.1.7	hCoV-19/Wales/PHWC-48AAA2/2020	2020-11-05	NextSeq 550	854968	137.175	148	3921.89	3587
il15	ERR5082145	B.1.1.7	hCoV-19/Wales/PHWC-48F80D/2020	2020-11-10	NextSeq 550	818664	135.055	148	3697.31	2192
Alpha-to-delta transition samples:
os-ad1	ERR5972958	AY.1	hCoV-19/England/BIRM-BCBDIN/2021	2021-05-04	GridION	38319	382.161	384	489.702	216
os-ad2	ERR5971220	B.1.1.7	hCoV-19/England/BIRM-BCD46I/2021	2021-05-02	GridION	233728	385.873	386	3015.96	2406
os-ad3	ERR5939056	B.1.1.7	hCoV-19/England/BIRM-BCD4EN/2021	2021-05-04	GridION	115407	385.903	386	1489.3	1258
os-ad4	ERR5938613	B.1.1.7	hCoV-19/England/BIRM-BCD4WJ/2021	2021-05-04	GridION	257911	387.183	387	3339.31	2899.5
os-ad5	ERR5971587	AY.44	hCoV-19/England/BIRM-BCD4ZD/2021	2021-05-06	GridION	221489	385.379	385	2854.38	2246
os-ad6	ERR5972456	AY.120	hCoV-19/England/BIRM-BCD5RJ/2021	2021-05-09	GridION	254665	386.759	386	3293.67	2856
il-ad1	ERR5916717	B.1.1.7	hCoV-19/England/ALDP-1555EDD/2021	2021-05-02	NovaSeq 6000	5855862	210.072	203	41136.8	39986
il-ad2	ERR5916744	B.1.1.7	hCoV-19/England/ALDP-1555FE9/2021	2021-05-02	NovaSeq 6000	2811702	209.848	203	19730.8	18224
il-ad3	ERR5916766	AY.4	hCoV-19/England/ALDP-1555F70/2021	2021-05-02	NovaSeq 6000	1275732	209.83	202	8951.53	6635.5
il-ad4	ERR5916725	B.1.617.2	hCoV-19/England/ALDP-1556276/2021	2021-05-02	NovaSeq 6000	3307404	210.148	202	23242.5	21159
il-ad5	ERR5922782	B.1.1.7	hCoV-19/England/ALDP-1556355/2021	2021-05-02	NovaSeq 6000	6243504	209.92	203	43828.1	39670
il-ad6	ERR5920676	AY.120	hCoV-19/England/ALDP-15565AA/2021	2021-05-02	NovaSeq 6000	2211022	209.636	202	15500	14155
Delta-to-omicron transition samples:
os-do1	ERR7693807	BA.1	hCoV-19/England/PHEC-3U0AAU05/2021	2021-12-03	GridION	340644	385.831	386	4395.1	4180
os-do2	ERR7694631	BA.1	hCoV-19/England/PHEC-3U0AAU14/2021	2021-12-03	GridION	369448	386.339	387	4773.01	4500
os-do3	ERR7716015	BA.1.1	hCoV-19/England/PHEC-3U0AAU23/2021	2021-12-03	GridION	342769	385.169	386	4414.92	3985
os-do4	ERR7695862	AY.4	hCoV-19/England/PHEC-3U0AAU32/2021	2021-12-03	GridION	432203	385.652	387	5573.84	5069
os-do5	ERR7693488	AY.121.1	hCoV-19/England/PHEC-3U0AAU6F/2021	2021-12-03	GridION	318094	382.883	385	4072.79	3724
os-do6	ERR7709350	AY.4.2.1	hCoV-19/England/PHEC-3U0AAUAB/2021	2021-12-03	GridION	349778	386.532	387	4521.15	4215
il-do1	ERR7663537	BA.1	hCoV-19/England/ALDP-2CE82BB/2021	2021-12-02	NovaSeq 6000	5446208	206.166	202	37547.5	28130
il-do2	ERR7663568	AY.4	hCoV-19/England/ALDP-2CE82CA/2021	2021-12-02	NovaSeq 6000	5928522	206.587	201	40956.2	36680
il-do3	ERR7663307	AY.4.2.3	hCoV-19/England/ALDP-2CE82D9/2021	2021-12-02	NovaSeq 6000	2412040	206.345	201	16643.7	14735
il-do4	ERR7673568	BA.1	hCoV-19/England/ALDP-2CF0A6D/2021	2021-12-02	NovaSeq 6000	4147918	207.881	201	28834.8	25939
il-do5	ERR7673598	AY.98	hCoV-19/England/ALDP-2CF0A7C/2021	2021-12-02	NovaSeq 6000	3267426	207.568	201	22679.7	21407
il-do6	ERR7673719	BA.1	hCoV-19/England/ALDP-2CF2175/2021	2021-12-02	NovaSeq 6000	4328296	206.884	201	29944.4	26618.5

### Sheet: B Synthetic mixtures
Mixture name	Ids of mixed samples	Read count	Mean length	Median length	Mean coverage	Median coverage	GISAD date begin	GISAID date end	Profiles	Subst. error rate	Gap threshold	Amplicons to mask
ont-long-1	ol2, ol3, ol4, ol5, ol6, ol7, ol8	192168	1834.07	1830	11786	8656	2019-01-01	2021-01-31	B.1.1.7, B.1.160, B.1.177, B.1.258, other	0.05	0.01	custom ont-long
ont-long-2	ol1, ol2, ol3, ol4, ol5, ol6, ol7, ol8	212034	1834.06	1830	13004.4	9483	2019-01-01	2021-01-31	B.1.1.7, B.1.160, B.1.177, B.1.258, other	0.05	0.01	custom ont-long
ont-long-3	ol1, ol2, ol3, ol7, ol8	86891	1825.96	1830	5305.63	3910	2019-01-01	2021-01-31	B.1.1.7, B.1.160, B.1.177, B.1.258, other	0.05	0.01	custom ont-long
ont-long-4	ol4, ol5, ol6	125143	1839.69	1830	7698.79	5563	2019-01-01	2021-01-31	B.1.1.7, B.1.160, B.1.177, B.1.258, other	0.05	0.01	custom ont-long
ont-short-1	os1, os3, os4, os5, os6, os8, os11	633910	389.759	388	8262.17	7889	2019-01-01	2021-01-31	B.1.1.7, B.1.160, B.1.177, B.1.258, other	0.05	0.01	ARTIC v3
ont-short-2	os1, os2, os3, os4, os5, os6,os7,os8, os9,os10, os11	1076790	389.371	388	14020.6	13201.5	2019-01-01	2021-01-31	B.1.1.7, B.1.160, B.1.177, B.1.258, other	0.05	0.01	ARTIC v3
ont-short-3	os2,os7,os8, os9,os10, os11	611933	388.704	388	7954.15	6815	2019-01-01	2021-01-31	B.1.1.7, B.1.160, B.1.177, B.1.258, other	0.05	0.01	ARTIC v3
ont-short-4	os1, os3, os4, os5, os6	464857	390.248	388	6066.4	5655.5	2019-01-01	2021-01-31	B.1.1.7, B.1.160, B.1.177, B.1.258, other	0.05	0.01	ARTIC v3
illumina-1	il1, il2,il3,il4,il5,il6,il7,il8, il11,il12,il13,il14, il15	11123552	135.245	148	50307.9	46696	2019-01-01	2021-01-31	B.1.1.7, B.1.160, B.1.177, B.1.258, other	0.001	0.01	ARTIC v3
illumina-2	il1, il2,il3,il4,il5,il6,il7,il8,il9,il10,il11,il12,il13,il14, il15	13284220	134.338	148	59676.9	56393	2019-01-01	2021-01-31	B.1.1.7, B.1.160, B.1.177, B.1.258, other	0.001	0.01	ARTIC v3
illumina-3	il5,il6,il7,il8,il9,il10,il11,il12,il13,il14,il15	10252158	133.535	148	45780.7	44472	2019-01-01	2021-01-31	B.1.1.7, B.1.160, B.1.177, B.1.258, other	0.001	0.01	ARTIC v3
illumina-4	il1, il2,il3,il4,il11,il12,il13	5626160	136.795	148	25736.7	22699	2019-01-01	2021-01-31	B.1.1.7, B.1.160, B.1.177, B.1.258, other	0.001	0.01	ARTIC v3
alpha-delta illumina	il-ad1, il-ad2, il-ad3,il-ad4,il-ad5,il-ad6				5000		2021-04-01	2021-06-30	B.1.1.7, B.1.617.2, other	0.001	0.01	ARTIC v3
alpha-delta nanopore	os-ad1, os-ad2, os-ad3,os-ad4,os-ad5,os-ad6				5000		2021-04-01	2021-06-30	B.1.1.7, B.1.617.2, other	0.05	0.01	ARTIC v3
delta-omicron illumina	il-do1, il-do2, il-do3,il-do4,il-do5,il-do6				5000		2021-11-01	2022-01-31	B.1.617.2, B.1.1.529, other	0.001	0.01	ARTIC v3
delta-omicron nanopore	os-do1, os-do2, os-do3,os-do4,os-do5,os-do6				5000		2021-11-01	2022-01-31	B.1.617.2, B.1.1.529, other	0.05	0.01	ARTIC v4

### Sheet: C Waste-water samples
ENA ID	Internal ID	Read count	Mean length	Median length	Mean coverage	Median coverage	Location/date	GISAD date begin	GISAID date end	Subst. error rate	Gap threshold	Amplicons to mask
Nice, France 2020-2021:
SRR15275879		115304	379.319	383	1462.58	1068	WEST GAMBETTA / NOV 2020	2019-01-01	2021-03-31	0.05	0.01	ARTIC v3
SRR15275880		43399	377.418	382	547.738	378	EAST GAMBETTA / NOV 2020	2019-01-01	2021-03-31	0.05	0.01	ARTIC v3
SRR15275881		66590	380.577	383	847.467	584	MUSICIENS / NOV 2020	2019-01-01	2021-03-31	0.05	0.01	ARTIC v3
SRR15275882		83457	376.659	380	1051.19	692	WEST JEAN MEDECIN / NOV 2020	2019-01-01	2021-03-31	0.05	0.01	ARTIC v3
SRR15275883		91703	377.381	381	1157.27	608	NICE ETOILE / NOV 2020	2019-01-01	2021-03-31	0.05	0.01	ARTIC v3
SRR15275884		671732	377.025	383	8469.09	4269	PAILLON / OCT 2020	2019-01-01	2021-03-31	0.05	0.01	ARTIC v3
SRR15275885		62037	379.571	383	787.435	317	PAILLON / NOV 2020	2019-01-01	2021-03-31	0.05	0.01	ARTIC v3
SRR15275886		85165	379.142	383	1079.78	891	CARABACEL / NOV 2020	2019-01-01	2021-03-31	0.05	0.01	ARTIC v3
SRR15275887		103027	379.134	383	1306.21	984	HARBOR / NOV 2020	2019-01-01	2021-03-31	0.05	0.01	ARTIC v3
SRR15275888		1082615	380.206	383	13764.6	8472.5	SOUTH ARIANE / OCT 2020	2019-01-01	2021-03-31	0.05	0.01	ARTIC v3
SRR15275889		559601	376.409	383	7043.83	1776	NORTH ARIANE / OCT 2020	2019-01-01	2021-03-31	0.05	0.01	ARTIC v3
SRR15275892		431469	374.416	383	5402.25	1903	EAST NICE / OCT 2020	2019-01-01	2021-03-31	0.05	0.01	ARTIC v3
SRR15275893		739729	376.073	382	9302.85	3632	HALIOTIS / MARCH 2021	2019-01-01	2021-03-31	0.05	0.01	ARTIC v3
SRR15275894		436337	374.038	383	5457.68	2074	EAST NICE / MARCH 2021	2019-01-01	2021-03-31	0.05	0.01	ARTIC v3
SRR15275895		876514	373.977	383	10961.6	6289	WEST NICE / MARCH 2021	2019-01-01	2021-03-31	0.05	0.01	ARTIC v3
SRR15275896		860449	377.695	383	10867.7	5715.5	LES MOULINS / MARCH 2021	2019-01-01	2021-03-31	0.05	0.01	ARTIC v3
SRR15275897		1070318	375.683	382	13446.4	7692.5	CARRAS / MARCH 2021	2019-01-01	2021-03-31	0.05	0.01	ARTIC v3
SRR15275898		979405	374.6	382	12268.8	6737	FABRON / MARCH 2021	2019-01-01	2021-03-31	0.05	0.01	ARTIC v3
SRR15275899		1055559	376.698	383	13296.8	8007	MAGNAN / MARCH 2021	2019-01-01	2021-03-31	0.05	0.01	ARTIC v3
SRR15275900		1171477	376.57	382	14752	8987	MADELEINE / MARCH 2021	2019-01-01	2021-03-31	0.05	0.01	ARTIC v3
SRR15275901		654084	377.897	382	8265.67	4823	CARRAS / OCT 2020	2019-01-01	2021-03-31	0.05	0.01	ARTIC v3
SRR15275902		675687	376.9	383	8516.13	4039.5	WEST GAMBETTA / MARCH 2021	2019-01-01	2021-03-31	0.05	0.01	ARTIC v3
SRR15275903		682546	374.631	382	8550.79	4669	EAST GAMBETTA / MARCH 2021	2019-01-01	2021-03-31	0.05	0.01	ARTIC v3
SRR15275904		681043	375.957	383	8562.15	4373	MUSICIENS / MARCH 2021	2019-01-01	2021-03-31	0.05	0.01	ARTIC v3
SRR15275905		945286	375.545	382	11871.2	7816	WEST JEAN MEDECIN / MARCH 2021	2019-01-01	2021-03-31	0.05	0.01	ARTIC v3
SRR15275906		697952	378.748	383	8839.89	4230.5	EAST JEAN MEDECIN / MARCH 2021	2019-01-01	2021-03-31	0.05	0.01	ARTIC v3
SRR15275907		293990	377.778	383	3713.98	344	PAILLON / MARCH 2021	2019-01-01	2021-03-31	0.05	0.01	ARTIC v3
SRR15275908		815923	376.731	383	10279	6813	NICE ETOILE / MARCH 2021	2019-01-01	2021-03-31	0.05	0.01	ARTIC v3
SRR15275909		958103	378.276	383	12119.7	6095	CARABACEL / MARCH 2021	2019-01-01	2021-03-31	0.05	0.01	ARTIC v3
SRR15275910		297565	373.245	381	3714.04	107	VIEUX NICE / MARCH 2021	2019-01-01	2021-03-31	0.05	0.01	ARTIC v3
SRR15275911		357475	372.655	380	4454.75	964.5	HARBOR / MARCH 2021	2019-01-01	2021-03-31	0.05	0.01	ARTIC v3
SRR15275912		651057	375.127	382	8167.11	3392	FABRON / OCT 2020	2019-01-01	2021-03-31	0.05	0.01	ARTIC v3
SRR15275913		790840	376.934	382	9968.38	4424	CARABACEL / OCT 2020	2019-01-01	2021-03-31	0.05	0.01	ARTIC v3
SRR15275914		583416	376.673	383	7348.76	3606.5	HARBOR / OCT 2020	2019-01-01	2021-03-31	0.05	0.01	ARTIC v3
SRR15275915		234365	367.438	382	2879.7	279	LAS PLANAS / MARCH 2021	2019-01-01	2021-03-31	0.05	0.01	ARTIC v3
SRR15275916		939874	378.24	382	11888	9264.5	BON VOYAGE / MARCH 2021	2019-01-01	2021-03-31	0.05	0.01	ARTIC v3
SRR15275917		603255	375.768	383	7580.39	3173	ARIANE / MARCH 2021	2019-01-01	2021-03-31	0.05	0.01	ARTIC v3
SRR15275918		1059474	381.152	383	13503.9	8386	HALIOTIS / FEB 2021	2019-01-01	2021-03-31	0.05	0.01	ARTIC v3
SRR15275919		1061795	379.887	381	13488.6	11303	LES MOULINS / FEB 2021	2019-01-01	2021-03-31	0.05	0.01	ARTIC v3
SRR15275920		1012689	381.782	384	12928.9	6698	EAST NICE / FEB 2021	2019-01-01	2021-03-31	0.05	0.01	ARTIC v3
SRR15275921		1052691	379.166	382	13347.5	8265	WEST NICE / FEB 2021	2019-01-01	2021-03-31	0.05	0.01	ARTIC v3
SRR15275922		1190244	379.847	383	15118.8	10081	CARRAS / FEB 2021	2019-01-01	2021-03-31	0.05	0.01	ARTIC v3
SRR15275923		906907	380.502	383	11539.6	4859	FABRON / FEB 2021	2019-01-01	2021-03-31	0.05	0.01	ARTIC v3
SRR15275924		1085338	379.879	382	13787.4	10196.5	MAGNAN / FEB 2021	2019-01-01	2021-03-31	0.05	0.01	ARTIC v3
SRR15275925		468671	374.047	383	5862.26	1028	MADELEINE / OCT 2020	2019-01-01	2021-03-31	0.05	0.01	ARTIC v3
SRR15275926		1100005	380.718	383	14004.5	9831	MADELEINE / FEB 2021	2019-01-01	2021-03-31	0.05	0.01	ARTIC v3
SRR15275927		1034888	381.756	383	13211.5	8243	WEST GAMBETTA / FEB 2021	2019-01-01	2021-03-31	0.05	0.01	ARTIC v3
SRR15275928		1153094	381.049	383	14693.2	11446	EAST GAMBETTA / FEB 2021	2019-01-01	2021-03-31	0.05	0.01	ARTIC v3
SRR15275929		415598	379.972	384	5280.75	1507	MUSICIENS / FEB 2021	2019-01-01	2021-03-31	0.05	0.01	ARTIC v3
SRR15275930		1113034	380.602	383	14166.1	7526	WEST JEAN MEDECIN / FEB 2021	2019-01-01	2021-03-31	0.05	0.01	ARTIC v3
SRR15275931		845569	380.191	383	10750.3	5532	EAST JEAN MEDECIN / FEB 2021	2019-01-01	2021-03-31	0.05	0.01	ARTIC v3
SRR15275932		711504	378.402	384	9003.29	3362.5	PAILLON / FEB 2021	2019-01-01	2021-03-31	0.05	0.01	ARTIC v3
SRR15275933		1258959	382.09	383	16086	9857	NICE ETOILE / FEB 2021	2019-01-01	2021-03-31	0.05	0.01	ARTIC v3
SRR15275934		636619	382.622	384	8145.56	3334	CARABACEL / FEB 2021	2019-01-01	2021-03-31	0.05	0.01	ARTIC v3
SRR15275935		292633	382.267	383	3740.77	1041	VIEUX NICE / FEB 2021	2019-01-01	2021-03-31	0.05	0.01	ARTIC v3
SRR15275936		515092	376.23	383	6480.5	3050.5	MAGNAN / OCT 2020	2019-01-01	2021-03-31	0.05	0.01	ARTIC v3
SRR15275937		848998	382.895	384	10870.7	5483	HARBOR / FEB 2021	2019-01-01	2021-03-31	0.05	0.01	ARTIC v3
SRR15275938		1059357	377.97	381	13389.7	10070	LAS PLANAS / FEB 2021	2019-01-01	2021-03-31	0.05	0.01	ARTIC v3
SRR15275939		1084391	376.269	382	13644.4	7841.5	BON VOYAGE / FEB 2021	2019-01-01	2021-03-31	0.05	0.01	ARTIC v3
SRR15275940		762356	377.025	380	9611.66	7495	ARIANE / FEB 2021	2019-01-01	2021-03-31	0.05	0.01	ARTIC v3
SRR15275942		478526	328.973	372	5264.25	4173.5	BON VOYAGE / JAN 2021	2019-01-01	2021-03-31	0.05	0.01	ARTIC v3
SRR15275943		207266	328.83	372	2279.14	1659	LAS PLANAS / JAN 2021	2019-01-01	2021-03-31	0.05	0.01	ARTIC v3
SRR15275944		511694	353.266	379	6044.82	5544	LES MOULINS / JAN 2021	2019-01-01	2021-03-31	0.05	0.01	ARTIC v3
SRR15275945		385505	343.578	376	4429.21	4004	ARIANE / JAN 2021	2019-01-01	2021-03-31	0.05	0.01	ARTIC v3
SRR15275947		812439	376.876	383	10239.1	5382	WEST GAMBETTA / OCT 2020	2019-01-01	2021-03-31	0.05	0.01	ARTIC v3
SRR15275949		857133	352.042	377	10090.5	9664	WEST NICE / JAN 2021	2019-01-01	2021-03-31	0.05	0.01	ARTIC v3
SRR15275950		347710	347.753	375	4043.51	2750.5	EAST NICE / JAN 2021	2019-01-01	2021-03-31	0.05	0.01	ARTIC v3
SRR15275951		442871	347.023	377	5139.33	3694	CARRAS / JAN 2021	2019-01-01	2021-03-31	0.05	0.01	ARTIC v3
SRR15275952		226561	332.144	372	2516.41	1914	FABRON / JAN 2021	2019-01-01	2021-03-31	0.05	0.01	ARTIC v3
SRR15275953		215588	335.169	372	2416.34	1779	MADELEINE / JAN 2021	2019-01-01	2021-03-31	0.05	0.01	ARTIC v3
SRR15275954		366836	335.89	372	4120.41	3507	MAGNAN / JAN 2021	2019-01-01	2021-03-31	0.05	0.01	ARTIC v3
SRR15275955		183523	331.915	371	2036.99	1206	WEST GAMBETTA / JAN 2021	2019-01-01	2021-03-31	0.05	0.01	ARTIC v3
SRR15275956		308166	341.039	376	3514.47	2276.5	EAST GAMBETTA / JAN 2021	2019-01-01	2021-03-31	0.05	0.01	ARTIC v3
SRR15275957		110196	305.359	362	1125.25	124	MUSICIENS / JAN 2021	2019-01-01	2021-03-31	0.05	0.01	ARTIC v3
SRR15275958		989475	377.857	383	12502.7	6700.5	EAST GAMBETTA / OCT 2020	2019-01-01	2021-03-31	0.05	0.01	ARTIC v3
SRR15275959		289272	334.972	374	3240.3	2391	WEST JEAN MEDECIN / JAN 2021	2019-01-01	2021-03-31	0.05	0.01	ARTIC v3
SRR15275962		211977	334.53	370	2371.34	1576	PAILLON / JAN 2021	2019-01-01	2021-03-31	0.05	0.01	ARTIC v3
SRR15275963		248868	332.824	371	2769.83	2359	CARABACEL / JAN 2021	2019-01-01	2021-03-31	0.05	0.01	ARTIC v3
SRR15275964		243183	320.965	367	2610.12	2152	HARBOR / JAN 2021	2019-01-01	2021-03-31	0.05	0.01	ARTIC v3
SRR15275965		267421	372.872	380	3334.46	1940.5	HALIOTIS / DEC 2020	2019-01-01	2021-03-31	0.05	0.01	ARTIC v3
SRR15275966		368643	375.431	381	4628.14	2456	LAS PLANAS / DEC 2020	2019-01-01	2021-03-31	0.05	0.01	ARTIC v3
SRR15275967		206864	372.251	380	2575.08	1254	WEST NICE / DEC 2020	2019-01-01	2021-03-31	0.05	0.01	ARTIC v3
SRR15275968		345778	372.736	380	4309.93	3921	LES MOULINS / DEC 2020	2019-01-01	2021-03-31	0.05	0.01	ARTIC v3
SRR15275969		883357	377.267	383	11144.4	6143	MUSICIENS / OCT 2020	2019-01-01	2021-03-31	0.05	0.01	ARTIC v3
SRR15275970		224194	372.928	379	2795.88	2414	MADELEINE / DEC 2020	2019-01-01	2021-03-31	0.05	0.01	ARTIC v3
SRR15275971		300388	371.198	380	3728.72	2852	ARIANE / DEC 2020	2019-01-01	2021-03-31	0.05	0.01	ARTIC v3
SRR15275972		182410	371.631	380	2266.89	1604.5	MAGNAN / DEC 2020	2019-01-01	2021-03-31	0.05	0.01	ARTIC v3
SRR15275973		187441	366.625	379	2298.04	1448.5	EAST NICE / DEC 2020	2019-01-01	2021-03-31	0.05	0.01	ARTIC v3
SRR15275974		213765	368.349	378	2633.1	1578	BON VOYAGE / DEC 2020	2019-01-01	2021-03-31	0.05	0.01	ARTIC v3
SRR15275975		119205	368.988	379	1470.88	992	CARRAS / DEC 2020	2019-01-01	2021-03-31	0.05	0.01	ARTIC v3
SRR15275976		45368	368.514	380	559.081	218	FABRON / DEC 2020	2019-01-01	2021-03-31	0.05	0.01	ARTIC v3
SRR15275977		293651	369.418	378	3627.61	1044	EAST GAMBETTA / DEC 2020	2019-01-01	2021-03-31	0.05	0.01	ARTIC v3
SRR15275978		197658	371.345	380	2454.5	1040.5	WEST GAMBETTA / DEC 2020	2019-01-01	2021-03-31	0.05	0.01	ARTIC v3
SRR15275979		84719	373.431	380	1057.94	302	MUSICIENS / DEC 2020	2019-01-01	2021-03-31	0.05	0.01	ARTIC v3
SRR15275980		999771	379.26	383	12679.7	8117.5	WEST JEAN MEDECIN / OCT 2020	2019-01-01	2021-03-31	0.05	0.01	ARTIC v3
SRR15275981		346188	370.876	379	4293.5	2813	NICE ETOILE / DEC 2020	2019-01-01	2021-03-31	0.05	0.01	ARTIC v3
SRR15275982		158987	371.477	380	1974.99	921	WEST JEAN MEDECIN / DEC 2020	2019-01-01	2021-03-31	0.05	0.01	ARTIC v3
SRR15275983		20354	361.753	377	246.225	24	PAILLON / DEC 2020	2019-01-01	2021-03-31	0.05	0.01	ARTIC v3
SRR15275984		146439	369.269	380	1808.3	883	CARABACEL / DEC 2020	2019-01-01	2021-03-31	0.05	0.01	ARTIC v3
SRR15275985		152930	371.292	380	1898.8	924	HARBOR / DEC 2020	2019-01-01	2021-03-31	0.05	0.01	ARTIC v3
SRR15275986		71378	380.273	383	907.675	752	HALIOTIS / NOV 2020	2019-01-01	2021-03-31	0.05	0.01	ARTIC v3
SRR15275988		42044	379.468	383	533.518	454	LES MOULINS / NOV 2020	2019-01-01	2021-03-31	0.05	0.01	ARTIC v3
SRR15275989		83838	380.16	383	1065.81	915	ARIANE / NOV 2020	2019-01-01	2021-03-31	0.05	0.01	ARTIC v3
SRR15275990		49916	377.874	382	630.75	305	WEST NICE / NOV 2020	2019-01-01	2021-03-31	0.05	0.01	ARTIC v3
SRR15275991		951926	378.213	383	12039.6	7190	NICE ETOILE / OCT 2020	2019-01-01	2021-03-31	0.05	0.01	ARTIC v3
SRR15275992		73305	378.942	383	928.917	817	EAST NICE / NOV 2020	2019-01-01	2021-03-31	0.05	0.01	ARTIC v3
SRR15275993		115406	379.228	382	1463.52	1059.5	CARRAS / NOV 2020	2019-01-01	2021-03-31	0.05	0.01	ARTIC v3
SRR15275994		113368	378.053	381	1433.22	622.5	FABRON / NOV 2020	2019-01-01	2021-03-31	0.05	0.01	ARTIC v3
SRR15275995		96984	379.567	383	1231	714	MADELEINE / NOV 2020	2019-01-01	2021-03-31	0.05	0.01	ARTIC v3
SRR15275996		83946	377.443	383	1059.55	589	MAGNAN / NOV 2020	2019-01-01	2021-03-31	0.05	0.01	ARTIC v3
Austria 2020-2021:
ERS8453087	CoV-2220-S74691-npa	951094	301.022	301	9573.97	8709	Bischofshofen / 2020-12-18	2020-11-01	2021-03-31	0.001	0.01	ARTIC v3
ERS8453088	CoV-2221-S74692-npa	435122	301.058	301	4380.58	2927	Bischofshofen / 2020-12-27	2020-11-01	2021-03-31	0.001	0.01	ARTIC v3
ERS8453147	CoV-3161-S75921-npa	2360890	251.075	251	19822.1	16867	Bischofshofen / 2021-01-17	2020-11-01	2021-03-31	0.001	0.01	ARTIC v3
ERS8453251	CoV-3813-S77797-npa	3125708	250.887	251	26223.9	11579	Bischofshofen / 2021-02-03	2020-11-01	2021-03-31	0.001	0.01	ARTIC v3
ERS8453422	CoV-5049-S80096-npa	3801368	251.096	251	31919.1	18513.5	Bischofshofen / 2021-02-24	2020-11-01	2021-03-31	0.001	0.01	ARTIC v3
